# Landscape of blood group antigens and alleles in the Indian population from whole genome sequences

**DOI:** 10.1101/2023.09.26.23296145

**Authors:** Mercy Rophina, Rahul C Bhoyar, Mohamed Imran, Vigneshwar Senthivel, Mohit Kumar Divakar, Anushree Mishra, Bani Jolly, Sridhar Sivasubbu, Vinod Scaria

## Abstract

Blood group antigens are genetically inherited macromolecular structures which form the underlying factor for inter individual variations in human blood. Currently there exists over 390 human blood group antigens corresponding to 44 blood group systems and 2 erythroid specific transcription factors. Distribution of these blood group antigens have been found to differ significantly among various ethnic populations. To date, there is a lack of comprehensive research that offers extensive blood group profiles for the Indian population. Whole genome sequence data (hg38) of 1029 self-declared healthy Indian individuals generated as a part of the pilot phase IndiGen programme were used for the analysis. Variants spanning the genes of 44 blood group systems and two transcription factors KLF1, GATA1 were fetched and annotated for their functional consequences. Our study reports a total of 40712 blood group related variants of which 695 were identified as non-synonymous variants in the coding region. Of the total non-synonymous variants, 105 were found to have a known blood phenotype. A total of 24 variants belonging to 12 blood groups were predicted to be deleterious by more than three computational tools. Our study was also able to identify a few rare blood phenotypes including Au(a-b+), Js(a+b+), Di(a+b-), In(a+b-) and KANNO-. This study is the first to use genomic data to understand the blood group antigen profiles of the Indian population, and it also systematically compares these profiles with those of other global populations.

**Key points:**

- Accurate characterization of the genomic landscape of known and rare blood group alleles and antigens in the Indian population using the whole genome sequencing data of 1029 self-declared healthy individuals
- Understanding the distinct similarities and differences in blood group genotypes and phenotypes across diverse global populations through systematic comparison of genomic datasets.

**Graphical abstract:** 
