## Supplementary Tables 1 and 2 for "Landscape of blood group antigens and alleles in the Indian population from whole genome sequences"

### Sheet: S-Table-1
Human Blood Group Genes
BLOOD GROUP	GENE NAME	LRG ID	GENCODE GENOMIC COORDINATES
ABO	ABO	LRG_792	9:133250401-133276024
MNS	GYPA	LRG_793	4:144109303-144140751
MNS	GYPB	LRG_794	4:143996104-144019380
MNS	GYPE	-	4:143870864-143905563
P1PK	A4GALT	LRG_795	22:42692121-42721298
RH	RHCE	LRG_797	1:25362249-25430192
RH	RHD	LRG_796	1:25272393-25330445
LUTHERAN	BCAM	LRG_798	19:44809071-44821421
KELL	KEL	LRG_799	7:142941114-142962363
LEWIS	FUT3	LRG_800	19:5842888-5851474
LEWIS	FUT6	-	19:5830408-5839722
LEWIS	FUT7	-	19:137030174-137032088
DUFFY	ACKR1	LRG_801	1:159203307-159206500
KIDD	SLC14A1	LRG_802	18:45687025-45752520
DIEGO	SLC4A1	LRG_803	17:44248390-44268141
YT	ACHE (YT)	LRG_804	7:100889994-100896974
XG	XG	LRG_805	X:2752040-2816500
SCIANNA	ERMAP	LRG_806	1:42817122-42844991
DOMBROCK	ART4	LRG_807	12:14825569-14843526
COLTON	AQP1	LRG_808	7:30911853-30925517
LW	ICAM4	LRG_809	19:10286955-10288522
CHIDO/RODGERS	C4A	-	-
CHIDO/RODGERS	C4B	LRG_138	6:32014795-32035418
H	FUT1	LRG_810	19:48748011-48755390
H	FUT2	LRG_811	19:48695971-48705951
KX	XK	LRG_812	X:37685791-37732130
GERBICH	GYPC	LRG_813	2:126656133-126696667
CROMER	CD55	LRG_127	1:207321532-207386804
KNOPS	CR1	LRG_814	1:207496147-207641765
IN	CD44	LRG_815	11:35138882-35232402
OK	BSG	LRG_816	19:571277-583493
RAPH	CD151	LRG_817	11:832887-839831
JMH	SEMA7A	LRG_818	15:74409289-74433958
I	GCNT2	LRG_819	6:10492223-10629368
GLOB	B3GALNT1	LRG_820	3:161083883-161105411
GIL	AQP3	LRG_821	9:33441156-33447596
RHAG	RHAG	LRG_822	6:49605175-49636839
FORS	GBGT1	LRG_826	9:133152948-133163933
JUNIOR	ABCG2	LRG_823	4:88090150-88231628
LANGEREIS	ABCB6	LRG_824	2:219209772-219218994
VEL	SMIM1	LRG_827	1:3772655-3775982
CD59	CD59	LRG_41	11:33703010-33736479
AUGUSTINE	SLC29A1	LRG_1027	6:44219553-44234142
KANNO	PRNP	-	20:4686350-4701590
SID	B4GALNT2	-	17:49132460-49176840
CTL2	SLC44A2_RBC	-	19:10602457-10644557
PEL	ABCC4	LRG_1183	13:95019835-95301475
MAM	EMP3	-	19:4832150-48330553
EMM	PIGG	-	-
ABCC1	ABCC1	-	-
Er	PIEZO1	LRG_1137	16:88713338-88790220
GATA1	GATA1	LRG_559	X:48786562-48794311
KLF1	KLF1	LRG_825	X:12884422-12887201
Genes encoding Human Neutrophil Antigens (HNAs)
HNA-Class1	FCGR3B	LRG_1238	1:161621196-161636963
HNA-Class2	CD177	-
HNA-Class3	CLT2	-
HNA-Class4	ITGAM	LRG_1333	16:31254967-31334892
HNA-Class5	ITGAL	-
Genes encoding Human Platelet Antigens (HPAs)
HPA-1	ITGB3	LRG_481	17:47248842-47346292
HPA-10	ITGB3	LRG_481	17:47248842-47346292
HPA-11	ITGB3	LRG_481	17:47248842-47346292
HPA-12	GP1BB	LRG_478	22:19718543-19726774
HPA-13	ITGA2	LRG_1001	5:52984326-53096779
HPA-14	ITGB3	LRG_481	17:47248842-47346292
HPA-15	CD109	LRG_1002	6:73690785-73830317
HPA-16	ITGB3	LRG_481	17:47248842-47346292
HPA-17	ITGB3	LRG_481	17:47248842-47346292
HPA-18	ITGA2	LRG_1001	5:52984326-53096779
HPA-19	ITGB3	LRG_481	17:47248842-47346292
HPA-2	GP1BA	LRG_480	17:4927295-4937028
HPA-20	ITGA2B	LRG_479	17:44370182-44394505
HPA-21	ITGB3	LRG_481	17:47248842-47346292
HPA-22	ITGA2B	LRG_479	17:44370182-44394505
HPA-23	ITGB3	LRG_481	17:47248842-47346292
HPA-24	ITGA2B	LRG_479	17:44370182-44394505
HPA-25	ITGA2	LRG_1001	5:52984326-53096779
HPA-26	ITGB3	LRG_481	17:47248842-47346292
HPA-27	ITGA2B	LRG_479	17:44370182-44394505
HPA-28	ITGA2B	LRG_479	17:44370182-44394505
HPA-29	ITGB3	LRG_481	17:47248842-47346292
HPA-3	ITGA2B	LRG_479	17:44370182-44394505
HPA-30	ITGA2B	LRG_479	17:44370182-44394505
HPA-31	GP9	LRG_477	3:129055802-129064410
HPA-32	ITGB3	LRG_481	17:47248842-47346292
HPA-33	ITGB3	LRG_481	17:47248842-47346292
HPA-34	ITGB3	LRG_481	17:47248842-47346292
HPA-35	ITGB3	LRG_481	17:47248842-47346292
HPA-4	ITGB3	LRG_481	17:47248842-47346292
HPA-5	ITGA2	LRG_1001	5:52984326-53096779
HPA-6	ITGB3	LRG_481	17:47248842-47346292
HPA-7	ITGB3	LRG_481	17:47248842-47346292
HPA-8	ITGB3	LRG_481	17:47248842-47346292
HPA-9	ITGA2B	LRG_479	17:44370182-44394505

### Sheet: S-Table-2
Gene Name	Variant Count
A4GALT	887
ABCB6	265
ABCC4	6022
ABCG2	2928
ABO	1125
ACHE	269
ACKR1	192
AQP1	1501
AQP3	243
ART4	417
B3GALNT1	460
BCAM	435
BSG	699
C4A	111
C4B	118
CD151	400
CD44	1900
CD55	721
CD59	734
CR1	2241
ERMAP	592
FUT1	350
FUT2	442
FUT3	562
GATA1	200
GBGT1	388
GCNT2	3793
GYPA	1045
GYPB	1025
GYPC	1020
ICAM4	154
KEL	509
KLF1	180
RHAG	725
RHCE	1234
RHD	1179
SEMA7A	521
SLC14A1	1632
SLC29A1	416
SLC4A1	533
SMIM1	235
XG	1720
XK	589
